# Cell type specific enrichment of substance use and substance use disorder heritability

**DOI:** 10.64898/2026.10.02.26364595

**Authors:** Nithya Sarabudla, Pamela N Romero Villela, Ronald P. Hart, Yang E. Li, Zhiping P. Pang, Arpana Agrawal, Emma C Johnson

**Affiliations:** Department of Psychiatry, Washington University School of Medicine, Saint Louis, MO, USA; Department of Cell Biology and Neuroscience, Rutgers University, Piscataway, NJ, USA; Department of Neurosurgery, Washington University School of Medicine, Saint Louis, MO, USA; Department of Genetics, Washington University School of Medicine, Saint Louis, MO, USA; Department of Neuroscience and Cell Biology, Rutgers Robert Wood Johnson Medical School, New Brunswick, NJ, USA

## Abstract

Genome-wide association studies (GWAS) have identified numerous loci associated with substance use disorders (SUDs). To connect common genetic variation to cell type- and region-specific gene expression and chromatin accessibility, we examined the enrichment of genetic liability for several SUDs (alcohol, cannabis, tobacco, and opioid use disorders) and substance consumption phenotypes (drinks per week, cannabis ever-use, and cigarettes per day) in available single-nucleus RNAseq data spanning 10 brain regions and snATACseq data spanning 42 brain regions. Significant cell-type enrichment after multiple testing corrections was observed only for drinks per week and tobacco use disorder in the snRNAseq data and for cannabis use disorder and problematic alcohol use in snATACseq data. Across both transcriptomic and chromatin accessibility annotations, enrichment patterns were concentrated in excitatory neuronal populations, particularly upper layer intratelencephalic neurons, amygdala excitatory neurons, and regionally resolved striatal medium spiny neuron subtypes. Drinks per week, problematic alcohol use, and cannabis use disorder showed enrichment values that were significantly correlated within cell-type across snRNAseq and snATACseq, suggesting convergent biological signals across independent single-nucleus modalities. These findings implicate chromatin-mediated expression differences in specific excitatory neuronal populations as potential mediators of SUD genetic liability and highlight the value of integrating transcriptomic and chromatin accessibility data for characterising the neurobiology of addiction.
