## Supplementary Tables for "Cell type specific enrichment of substance use and substance use disorder heritability"

### Sheet: README
Supplementary Tables
Table S1	Sample sizes for GWAS summary statistics used in LDSC enrichment analyses.
Table S2	Genetic correlations (rg) between Alzheimer's disease and SUD phenotypes.
Table S3	Mapping of Li et al. snATACseq cell subtypes to consolidated categories used in enrichment analyses.
Table S4	Cell-type mapping between Li et al. snATACseq consolidated categories and Siletti et al. snRNAseq superclusters.
Table S5	FDR-significant snATACseq cell types for CanUD and PAU.
Table S6	Pearson correlation between Li et al. snATACseq and Siletti et al. snRNAseq LDSC enrichment Z-scores for seven SUD phenotypes.
Table S7	Pearson correlation between enrichment Z-scores for case-control diagnoses and continuous use phenotypes, by annotation source.

### Sheet: Table S1
Table S1: Sample sizes for GWAS summary statistics used in LDSC enrichment analyses.
Phenotype (source)	Cases	Controls	Total N	Effective N	LDSC sample-size field (--N-col)
CanUD (Levey et al., 2023)	42281	843744	886025	154958	—
Cannabis use (Bright et al., 2026)	106680	167455	—	258823	—
OUD (Deak et al., 2022)	15251	538935	554186	56991	—
PAU (Zhou et al., 2023)	—	—	903147	—	SampleSize
Drinks per Weeks (GSCAN, 2022)	—	—	326497	—	N
Cigarettes per day (GSCAN, 2022)	—	—	666978	—	N
TUD (Toikumo et al., 2024)	174021	565874	739895	532367	Weight
Alzheimer's disease (Wightman et al. (2021))	86531	676386	762917	306866	N
Note: Effective N for case-control studies was calculated as 4 / (1/N_cases + 1/N_controls).
For GWAS with sample-size information provided directly in the summary statistics, the corresponding column was specified during LDSC summary-statistic munging using the --N-col argument.
Sample sizes may vary across SNPs depending on the original GWAS and the available summary statistics.

### Sheet: Table S2
Table S2. Genetic correlations (rg) between Alzheimer's disease and SUD phenotypes.
Phenotype_1	Phenotype_2	rg	se	z	p
Alzheimer's disease	CanUD	0.183	0.0551	3.3221	0.0009
Alzheimer's disease	Cannabis_use	-0.0273	0.045	-0.6063	0.5443
Alzheimer's disease	OUD	0.1715	0.112	1.5311	0.1257
Alzheimer's disease	PAU	0.1067	0.052	2.0524	0.0401
Alzheimer's disease	Drinks_per_week	0.0304	0.0278	1.091	0.2753
Alzheimer's disease	Cigarettes_per_day	0.0638	0.0286	2.2343	0.0255
Alzheimer's disease	TUD	0.0877	0.0493	1.7807	0.075

### Sheet: Table S3
Table S3. Mapping of Li et al. snATACseq cell subtypes to consolidated categories used in enrichment analyses.
Cell Type Category	Li Original Subtype	Consolidated Category
Excitatory - Layer 2/3	ITL23_1	IT_Layer2/3
	ITL23_2	IT_Layer2/3
	ITL23_3	IT_Layer2/3
	ITL23_4	IT_Layer2/3
	ITL23_5	IT_Layer2/3
	ITL23_6	IT_Layer2/3
Excitatory - Layer 4	ITL4_1	IT_Layer4
	ITL4_2	IT_Layer4
	ITL34	IT_Layer3/4
Excitatory - Layer 5	ITL5_1	IT_Layer5
	ITL5_2	IT_Layer5
	ITL5_3	IT_Layer5
	ITL5_4	IT_Layer5
	ITL45_1	IT_Layer4/5
	ITL45_2	IT_Layer4/5
Excitatory - Layer 6	ITL6_1_1	IT_Layer6
	ITL6_1_2	IT_Layer6
	ITL6_2_1	IT_Layer6
	ITL6_2_2	IT_Layer6
	L6B_1	Deep_Layer6B
	L6B_2	Deep_Layer6B
Corticothalamic	CT_1	Corticothalamic
	CT_2	Corticothalamic
Hippocampal Excitatory	ERC_1	Entorhinal_Excitatory
	ERC_2	Entorhinal_Excitatory
	SUB	Hippocampal_Excitatory
	AMY	Amygdala_Excitatory
Medium Spiny Neurons	MSN_1	Medium_Spiny_Neuron
	MSN_2	Medium_Spiny_Neuron
	MSN_3	Medium_Spiny_Neuron
	D1Pu	MSN_D1_Putamen
	D2Pu	MSN_D2_Putamen
	D1CaB	MSN_D1_Caudate
	D2CaB	MSN_D2_Caudate
	D12NAC	MSN_Nucleus_Accumbens
Inhibitory - PVALB	PVALB_1	PVALB_Interneuron
	PVALB_2	PVALB_Interneuron
	PVALB_3	PVALB_Interneuron
	PVALB_4	PVALB_Interneuron
	PV_ChCs	Chandelier_Cell
Inhibitory - SST	SST_1	SST_Interneuron
	SST_2	SST_Interneuron
	SST_3	SST_Interneuron
	SST_4	SST_Interneuron
	SST_5	SST_Interneuron
	SST_CHODL	SST_Interneuron
Inhibitory - VIP	VIP_1	VIP_Interneuron
	VIP_2	VIP_Interneuron
	VIP_3	VIP_Interneuron
	VIP_4	VIP_Interneuron
	VIP_5	VIP_Interneuron
	VIP_6	VIP_Interneuron
	VIP_7	VIP_Interneuron
Inhibitory - LAMP5	LAMP5_1	LAMP5_Interneuron
	LAMP5_2	LAMP5_Interneuron
Inhibitory - SNCG	SNCG_1	SNCG_Interneuron
	SNCG_2	SNCG_Interneuron
	SNCG_3	SNCG_Interneuron
	SNCG_4	SNCG_Interneuron
	SNCG_5	SNCG_Interneuron
Inhibitory - CGE	CNGA_1	CGE_Interneuron
	CNGA_2	CGE_Interneuron
	CNMIX	CGE_Interneuron
Other Inhibitory	CBINH	Cerebellar_Inhibitory
	BNGA	Inhibitory_Other
Astrocytes	ASCT_1	Astrocyte
	ASCT_2	Astrocyte
	ASCT_3	Astrocyte
	ASCNT_1	Astrocyte
	ASCNT_2	Astrocyte
	ASCNT_3	Astrocyte
Oligodendrocytes	OGC_1	Oligodendrocyte
	OGC_2	Oligodendrocyte
	OGC_3	Oligodendrocyte
	OPC	Oligodendrocyte_Precursor
	COP	Committed_OPC
	NP_1	Neuropilin
	NP_2	Neuropilin
	NP_3	Neuropilin
Microglia	MGC_1	Microglia
	MGC_2	Microglia
Vascular	EC	Endothelial
	ET	Endothelial
	PER	Pericyte
	SMC	Smooth_Muscle
Other Cell Types	CHO	Choroid_Plexus
	FOXP2_1	FOXP2_Neuron
	FOXP2_2	FOXP2_Neuron
	FOXP2_3	FOXP2_Neuron
	FOXP2_4	FOXP2_Neuron
	PKJ_1	Purkinje
	PKJ_2	Purkinje
	CBGRC	Cerebellar_Granule
Cortical Excitatory — V1	ITV1C_1	IT_V1_Cortex
	ITV1C_2	IT_V1_Cortex
	ITV1C_3	IT_V1_Cortex
Other Excitatory	BFEXA	Basal_Forebrain_Excitatory
	PIR	Piriform_Cortex
	TP	Thalamic_Projection
Subcortical GABAergic	CTXGA	Cortical_GABAergic
	ACBGM	Accumbens_GABAergic
	SEPGA	Septal_GABAergic
	SIGA	Striatal_Interneuron
	ICGA_1	Insular_Cortex_GABAergic
	ICGA_2	Insular_Cortex_GABAergic
	MDGA	Medial_GABAergic
	THMGA_1	Thalamic_GABAergic
	THMGA_2	Thalamic_GABAergic
Note: hba.whole.union.peaks—this is not a cell type; it's a whole-brain union peaks file. It is excluded from the analysis.

### Sheet: Table S4
Table S4. Cell-type mapping between Li et al. snATACseq consolidated categories and Siletti et al. snRNAseq superclusters.
Li et al. snATACseq consolidated category	Siletti et al. snRNAseq supercluster
Cortical excitatory - upper layer IT
IT_Layer2/3	Upper_layer_intratelencephalic
IT_Layer3/4	Upper_layer_intratelencephalic
IT_Layer4	Upper_layer_intratelencephalic
IT_Layer4/5	Upper_layer_intratelencephalic
IT_V1_Cortex	Upper_layer_intratelencephalic
Cortical excitatory - deep layer IT
IT_Layer5	Deep_layer_intratelencephalic
IT_Layer6	Deep_layer_intratelencephalic
Corticothalamic and layer 6b
Corticothalamic	Deep_layer_corticothalamic_and_6b
Deep_Layer6B	Deep_layer_corticothalamic_and_6b
FOXP2_Neuron	Deep_layer_corticothalamic_and_6b
Striatal - medium spiny neurons
Medium_Spiny_Neuron	Medium_spiny_neuron
MSN_D1_Caudate	Medium_spiny_neuron
MSN_D2_Caudate	Medium_spiny_neuron
MSN_D1_Putamen	Medium_spiny_neuron
MSN_D2_Putamen	Medium_spiny_neuron
Accumbens_GABAergic	Medium_spiny_neuron
MSN_Nucleus_Accumbens	Eccentric_medium_spiny_neuron
Hippocampal and amygdala excitatory
Hippocampal_Excitatory	Hippocampal_CA1_3
Entorhinal_Excitatory	Hippocampal_CA1_3
Piriform_Cortex	Amygdala_excitatory
Amygdala_Excitatory	Amygdala_excitatory
CGE-derived inhibitory interneurons
VIP_Interneuron	CGE_interneuron
SNCG_Interneuron	CGE_interneuron
CGE_Interneuron	CGE_interneuron
LAMP5_Interneuron	LAMP5_LHX6_and_Chandelier
Chandelier_Cell	LAMP5_LHX6_and_Chandelier
MGE-derived inhibitory interneurons
PVALB_Interneuron	MGE_interneuron
SST_Interneuron	MGE_interneuron
Septal_GABAergic	MGE_interneuron
Medial_GABAergic	MGE_interneuron
Striatal_Interneuron	MGE_interneuron
Subcortical excitatory
Thalamic_Projection	Thalamic_excitatory
Purkinje	Cerebellar_inhibitory
Cerebellar_Inhibitory	Cerebellar_inhibitory
Cerebellar_Granule	Upper_rhombic_lip
Non-neuronal
Astrocyte	Astrocyte
Microglia	Microglia
Oligodendrocyte	Oligodendrocyte
Oligodendrocyte_Precursor	Oligodendrocyte_precursor
Committed_OPC	Committed_oligodendrocyte_precursor
Endothelial	Vascular
Pericyte	Vascular
Smooth_Muscle	Vascular
Choroid_Plexus	Choroid_plexus
Note: Three cell types (Basal_Forebrain_Excitatory, Inhibitory_Other, and Thalamic_GABAergic) and one additional type (Neuropilin) lacked a clear snRNAseq equivalent and were excluded from analyses.

### Sheet: Table S5
Table S5: FDR-significant snATACseq cell types for CanUD and PAU.
Annotation	Phenotype	Cell_type	Z_score	Coefficient	Coefficient_std_error	P_value	FDR
Li snATACseq	CanUD	ITL23_5	2.974	1.207e-08	4.058e-09	0.00147	0.0465
Li snATACseq	CanUD	ITL23_1	2.927	1.06e-08	3.621e-09	0.001714	0.0465
Li snATACseq	CanUD	ITL4_2	2.861	1.073e-08	3.75e-09	0.00211	0.0465
Li snATACseq	CanUD	ITL23_3	2.861	9.278e-09	3.243e-09	0.002113	0.0465
Li snATACseq	CanUD	ITL6_2_1	2.813	1.206e-08	4.286e-09	0.002456	0.0465
Li snATACseq	CanUD	ITL6_2_2	2.799	3.608e-08	1.289e-08	0.002559	0.0465
Li snATACseq	PAU	ITL4_1	3.025	4.347e-08	1.437e-08	0.001245	0.04673
Li snATACseq	PAU	D2CaB	2.887	4.572e-08	1.584e-08	0.001943	0.04673
Li snATACseq	PAU	ITL 34	2.853	3.444e-08	1.207e-08	0.002167	0.04673
Li snATACseq	PAU	D2Pu	2.837	5.354e-08	1.887e-08	0.002277	0.04673
Li snATACseq	PAU	D12NAC	2.773	4.268e-08	1.539e-08	0.002777	0.04673
Li snATACseq	PAU	ITL23_6	2.77	3.256e-08	1.176e-08	0.002804	0.04673
Li snATACseq	PAU	MSN_1	2.748	3.567e-08	1.298e-08	0.003001	0.04673
Siletti snRNAseq	Drinks_per_week	Upper_layer_intratelencephalic	3.727	2.725e-09	7.311e-10	9.681e-05	0.003001
Siletti snRNAseq	Drinks_per_week	Amygdala_excitatory	3.222	2.482e-09	7.706e-10	0.0006376	0.009883
Siletti snRNAseq	Drinks_per_week	Hippocampal_dentate_gyrus	2.759	2.059e-09	7.463e-10	0.002903	0.02665
Siletti snRNAseq	Drinks_per_week	Deep_layer_near_projecting	2.644	1.96e-09	7.414e-10	0.004099	0.02665
Siletti snRNAseq	Drinks_per_week	Upper_rhombic_lip	2.628	2.345e-09	8.924e-10	0.004298	0.02665
Siletti snRNAseq	Drinks_per_week	Medium_spiny_neuron	2.487	2.071e-09	8.327e-10	0.006433	0.03101
Siletti snRNAseq	Drinks_per_week	Hippocampal_CA1_3	2.457	1.82e-09	7.406e-10	0.007003	0.03101
Siletti snRNAseq	Drinks_per_week	LAMP5_LHX6_and_Chandelier	2.374	1.985e-09	8.363e-10	0.008794	0.03408
Siletti snRNAseq	Drinks_per_week	Eccentric_medium_spiny_neuron	2.326	1.822e-09	7.831e-10	0.01001	0.03447
Siletti snRNAseq	Drinks_per_week	Hippocampal_CA4	2.216	1.642e-09	7.41e-10	0.01336	0.04142
Siletti snRNAseq	TUD	CGE_interneuron	3.186	4.422e-09	1.388e-09	0.0007206	0.02234

### Sheet: Table S6
Table S6. Pearson correlation between Li et al. snATACseq and Siletti et al. snRNAseq LDSC enrichment Z-scores for seven SUD phenotypes.
Phenotype	r	P-value	N pairs
Drinks per week	0.56	7.67 × 10⁻⁵	44
PAU	0.53	1.90 × 10⁻⁴	44
CanUD	0.41	5.75 × 10⁻³	44
OUD	0.28	0.061	44
Cigarettes per day	0.2	0.191	44
Cannabis ever-use	0.18	0.25	44
TUD	-0.04	0.785	44
PAU, problematic alcohol use; CanUD, cannabis use disorder; OUD, opioid use disorder; TUD, tobacco use disorder. N pairs: number of matched cell-type pairs used in the correlation analysis.

### Sheet: Table S7
Table S7. Pearson correlation between enrichment Z-scores for case-control diagnoses and continuous use phenotypes, by annotation source.
Annotation	Disorder	Use_phenotype	r	p_value	n_pairs
Li_snATACseq	CanUD	Cannabis_use	0.558039	2.8984e-10	109
Li_snATACseq	PAU	Drinks_per_week	0.614993	1.12395e-12	109
Li_snATACseq	TUD	Cigarettes_per_day	0.366034	9.07107e-05	109
Siletti_snRNAseq	CanUD	Cannabis_use	0.745652	1.48246e-06	31
Siletti_snRNAseq	PAU	Drinks_per_week	0.90843	1.66357e-12	31
Siletti_snRNAseq	TUD	Cigarettes_per_day	0.701331	1.10732e-05	31
